# Response to Polygenic Risk: Results of the MyGeneRank Mobile Application-Based Coronary Artery Disease Study

**DOI:** 10.1101/2021.04.26.21256141

**Authors:** Evan D. Muse, Shang-Fu Chen, Shuchen Liu, Brianna Fernandez, Brian Schrader, Bhuvan Molparia, André Nicolás León, Raymond Lee, Neha Pubbi, Nolan Mejia, Christina Ren, Ahmed El-kalliny, Ernesto Prado Montes de Oca, Hector Aguilar, Arjun Ghoshal, Raquel Dias, Doug Evans, Kai-Yu Chen, Paris Zhang, Nathan E Wineinger, Emily G. Spencer, Eric J. Topol, Ali Torkamani

## Abstract

The degree to which polygenic risk scores (PRS) influence preventive health is the subject of debate, with few prospective studies completed to date. We developed a smartphone application for the prospective and automated generation, communication, and electronic capture of response to a PRS for coronary artery disease (CAD). We evaluated self-reported actions taken in response to personal CAD PRS information, with special interest in the initiation of lipid lowering therapy (NCT03277365). 20% of high genetic risk (n=95) vs 7.9% of low genetic risk individuals (n=101) initiated lipid lowering therapy at follow-up (p-value = 0.002). The initiation of both statin and non-statin lipid lowering therapy was associated with degree of genetic risk – 15.2% (n=92) vs 6.0% (n=100) for statins (p-value = 0.018) and 6.8% (n=118) vs 1.6% (n=123) for non-statins (p-value = 0.022) in high vs low genetic risk, respectively. Overall, degree of genetic risk was associated with use of any lipid lowering therapy at follow-up - 42.4% (n=132) vs 28.5% (n=130) (p-value = 0.009). We also find that CAD PRS information is perceived to be understandable, actionable, and does not induce health anxiety.
