## Supplemental Table 3 for "Response to Polygenic Risk: Results of the MyGeneRank Mobile Application-Based Coronary Artery Disease Study"

### Sheet: STable 3 - Psychosocial Respons
Statement	n	High Genetic Risk - Average Likert Score	Average Genetic Risk - Average Likert Score	Low Genetic Risk - Average Likert Score	Standardized Effect Size	P-value
My chances of developing Coronary Artery Disease are high.	low=69, avg=165, high=73	4.18 ± 0.13	3.13 ± 0.09	2.39 ± 0.14	0.63	8.8e-14
Coronary Artery Disease can have serious financial consequences.	low=239, avg=571, high=225	4.52 ± 0.05	4.4 ± 0.04	4.55 ± 0.05	0.018	0.7
Coronary Artery Disease is a serious condition.	low=239, avg=571, high=225	4.65 ± 0.07	4.58 ± 0.04	4.65 ± 0.06	0.014	0.76
My chances of getting Coronary Artery Disease are high.	low=170, avg=406, high=152	3.86 ± 0.09	2.96 ± 0.06	2.25 ± 0.09	0.58	<1e-16
I worry a lot about developing Coronary Artery Disease.	low=239, avg=571, high=224	3.09 ± 0.08	2.68 ± 0.05	2.44 ± 0.08	0.25	7.38227e-08
My physical health makes it more likely that I will get Coronary Artery Disease.	low=170, avg=406, high=152	2.8 ± 0.12	2.69 ± 0.07	2.43 ± 0.1	0.13	0.02
My lifestyle choices make it more likely that I will get develop Coronary Artery Disease.	low=69, avg=165, high=73	2.88 ± 0.17	2.76 ± 0.1	2.54 ± 0.16	0.12	0.14
I am at risk of getting Coronary Artery Disease.	low=170, avg=406, high=152	4.15 ± 0.08	3.53 ± 0.06	2.84 ± 0.1	0.49	1.11022e-16
Coronary Artery Disease can strongly affect the way others see me.	low=239, avg=571, high=224	3.5 ± 0.07	3.48 ± 0.05	3.62 ± 0.07	0.08	0.05
Coronary Artery Disease can have consequences on my life.	low=3, avg=12, high=2	5 ± 0	4.42 ± 0.32	5 ± 0	N/A	N/A
Coronary Artery Disease can have major life consequences.	low=239, avg=571, high=225	4.78 ± 0.05	4.66 ± 0.04	4.66 ± 0.06	0.077	0.11
My genetics make it more likely that I will get Coronary Artery Disease.	low=69, avg=165, high=73	4.23 ± 0.12	3.33 ± 0.09	2.48 ± 0.16	0.61	3.07532e-13
My current physical health makes it more likely that I will develop Coronary Artery Disease.	low=69, avg=165, high=72	3.01 ± 0.16	2.77 ± 0.1	2.45 ± 0.16	0.21	0.01
I am able to reduce my risk for developing Coronary Artery Disease.	low=69, avg=165, high=72	4.36 ± 0.08	4.36 ± 0.06	4.32 ± 0.1	0.11	0.89
I understand my risk for developing Coronary Artery Disease.	low=69, avg=165, high=73	4.16 ± 0.11	3.98 ± 0.07	4.1 ± 0.11	0.055	0.51
Coronary Artery Disease can cause difficulties for those who are close to me.	low=239, avg=571, high=225	4.66 ± 0.05	4.42 ± 0.04	4.54 ± 0.05	0.02	0.11
